# Combinations of genes at the 16p11.2 and 22q11.2 CNVs contribute to neurobehavioral traits

**DOI:** 10.1101/2022.09.29.22280538

**Authors:** Mikhail Vysotskiy, Autism Working Group of the Psychiatric Genomics Consortium, Bipolar Disorder Working Group of the Psychiatric Genomics Consortium, Schizophrenia Working Group of the Psychiatric Genomics Consortium, Lauren A Weiss

## Abstract

The 16p11.2 and 22q11.2 copy number variants (CNVs) are associated with neurobehavioral traits including autism spectrum disorder (ASD), schizophrenia, bipolar disorder, obesity, and intellectual disability. Identifying specific genes contributing to each disorder and dissecting the architecture of CNV-trait association has been difficult, inspiring hypotheses of more complex models, such as the effects of pairs of genes. We generated pairwise expression imputation models for CNV genes and then applied these models to GWAS for: ASD, bipolar disorder, schizophrenia, BMI (obesity), and IQ (intellectual disability). We compared the trait variance explained by pairs with the variance explained with single genes and with traditional interaction models. We also modeled polygene region-wide effects using summed ranks across all genes in the region. In all CNV-trait pairs except for bipolar disorder at 22q11.2, pairwise effects explain more variance than single genes, which was specific to the CNV region for all 16p11.2 traits and ASD at 22q11.2. We identified individual genes over-represented in top pairs that did not show single-gene signal. We also found that BMI and IQ have a significant association with a regionwide score. Genetic architecture differs by trait and region, but 9/10 CNV-trait combinations showed evidence for multigene contribution, and for most of these, the importance of combinatorial models appeared unique to CNV regions. Our findings suggest that mechanistic insights for CNV pathology may require combinational models.
