## Supplementary material for "Combinations of genes at the 16p11.2 and 22q11.2 CNVs contribute to neurobehavioral traits": Table_S3.xlsx

### Sheet: Individual-level data
Phenotype	Title	Ancestry	N Cases	N Controls	N total
Autism	Population-Based Autism Genetics and Environment Study (PAGES)	All EUR	305	1200	1505
Autism	Autism Center of Excellence Network (ACE)	Mostly EUR	372	372	744
Autism	Autism Genome Project (AGP) Set 1	Mostly EUR	1259	1259	2518
Autism	Autism Genome Project (AGP) Set 2	Mostly EUR	941	941	1882
Autism	Children's Hospital of Philadelphia	Mostly EUR	572	572	1144
Autism	Johns Hopkins	Mostly EUR	1045	1045	2090
Autism	NIMH Repository and Montreal/Boston (MonBos) Collection	Mostly EUR	117	117	234
Autism	Simons Simplex Collection Set 1	Mostly EUR	395	395	790
Autism	Simons Simplex Collection Set 2	Mostly EUR	617	617	1234
Autism	Simons Simplex Collection Set 3	Mostly EUR	804	804	1608
Autism	Simons Simplex Collection Set 4	Mostly EUR	372	372	744
Autism	Weiss Lab Trios	All EUR	97	97	194
Autism	Weiss Lab Case-Control	All EUR	331	249	580
Autism	Totals		7227	8566	15793
Bipolar	BOMA-Australia	All EUR	329	8040	8369
Bipolar	BOMA-Germany Set 2	All EUR	181	479	660
Bipolar	BOMA-Germany Set 3	All EUR	490	880	1370
Bipolar	BOMA-Poland	All EUR	410	689	1099
Bipolar	BOMA-Spain	All EUR	253	291	544
Bipolar	BOMA-Germany Set 1	All EUR	674	1245	1919
Bipolar	Trinity College Dublin	All EUR	150	796	946
Bipolar	University of Edinburgh	All EUR	280	275	555
Bipolar	FaST, TGEN1,2	All EUR	728	1106	1834
Bipolar	French	All EUR	451	1630	2081
Bipolar	BACCS	All EUR	741	901	1642
Bipolar	Nova Scotia, MGH i2b2 controls	All EUR	410	485	895
Bipolar	International Cohort Collection for Bipolar Disorder (ICCBD) Bipolar Disorder Research Network (BDRN)	All EUR	2524	4106	6630
Bipolar	Mayo Clinic	All EUR	934	759	1693
Bipolar	Pritzker Neuropsychiatric Disorders Research Consortium (U Michigan)	All EUR	486	436	922
Bipolar	BOMA-Romania	All EUR	233	198	431
Bipolar	Systematic Treatment Enhancement Program for Bipolar Disorder (STEP2), MIGEN controls	All EUR	634	1216	1850
Bipolar	Systematic Treatment Enhancement Program for Bipolar Disorder (STEP1)	All EUR	920	999	1919
Bipolar	ICCBD Sweden Affy	All EUR	884	2257	3141
Bipolar	ICCBD Sweden Illumina	All EUR	1283	3657	4940
Bipolar	Thematically Organized Psychosis (TOP)	All EUR	449	373	822
Bipolar	Thematically Organized Psychosis (TOP), addtnl samples on new platform	All EUR	149	293	442
Bipolar	UCLA	All EUR	726	693	1419
Bipolar	University College London	All EUR	441	495	936
Bipolar	UMEA	All EUR	568	569	1137
Bipolar	ICCBD USC	All EUR	1297	1156	2453
Bipolar	Wellcome Trust Case-Control Consortium (WTCCC)	All EUR	1636	1632	3268
Bipolar	Bulgarian Trios	All EUR	226	228	454
Bipolar	GAIN	All EUR	603	703	1306
Bipolar	UK Trios	All EUR	112	115	227
Bipolar	Totals		19202	36702	55904
Schizophrenia	Umeå, Sweden	All EUR	595	1638	2233
Schizophrenia	Norway (TOP)	All EUR	377	403	780
Schizophrenia	Norway	All EUR	970	5040	6010
Schizophrenia	Spain (EUGEI)	All EUR	338	490	828
Schizophrenia	Spain (CIBERSAM)	All EUR	2030	1517	3547
Schizophrenia	Turkey (EUGEI)	Mostly EUR	393	690	1083
Schizophrenia	Germany	Mostly EUR	397	703	1100
Schizophrenia	Brazil	Admixed	250	237	487
Schizophrenia	Consortium of Genetics of Schziophrenia	Mostly EUR	428	476	904
Schizophrenia	PEIC, WTCCC2, Seven Countries	All EUR	150	236	386
Schizophrenia	PEIC, WTCCC2, Spain	All EUR	641	1892	2533
Schizophrenia	Mount Sinai	Mostly EUR	327	139	466
Schizophrenia	France	Mostly EUR	204	185	389
Schizophrenia	Dublin	All EUR	272	860	1132
Schizophrenia	Ireland	All EUR	345	245	590
Schizophrenia	WTCCC2 Ireland	All EUR	1309	1022	2331
Schizophrenia	London	Mostly EUR	152	182	334
Schizophrenia	Italy	All EUR	700	574	1274
Schizophrenia	Germany (GRAS)	All EUR	1086	1232	2318
Schizophrenia	Estonia (EGCUT)	All EUR	239	1177	1416
Schizophrenia	Ufa, Russia	All EUR	841	727	1568
Schizophrenia	Moscow	All EUR	410	433	843
Schizophrenia	Sweden (Hubin)	All EUR	322	332	654
Schizophrenia	Bulgarian Caco	All EUR	195	608	803
Schizophrenia	UK Trios	All EUR	70	70	140
Schizophrenia	Bulgarian Trios	All EUR	649	649	1298
Schizophrenia	Israel	All EUR	896	1595	2491
Schizophrenia	Six Countries, WTCCC Controls	All EUR	157	466	623
Schizophrenia	Six Countries trios	All EUR	516	516	1032
Schizophrenia	New York	Mostly EUR	191	190	381
Schizophrenia	Edinburgh	All EUR	368	284	652
Schizophrenia	United Kingdom	All EUR	1351	1310	2661
Schizophrenia	University College London	All EUR	521	494	1015
Schizophrenia	Brazil	Admixed	110	334	444
Schizophrenia	Australia	Mostly EUR	509	310	819
Schizophrenia	Cardiff	All EUR	424	306	730
Schizophrenia	Netherlands	All EUR	705	637	1342
Schizophrenia	Portugal	All EUR	346	216	562
Schizophrenia	Genomic Psychiatry Cohort	Mostly EUR	1957	2062	4019
Schizophrenia	Boston (CIDAR)	Mostly EUR	71	69	140
Schizophrenia	Bonn/Mannheim Germany	All EUR	1847	2170	4017
Schizophrenia	Berlin	All EUR	294	573	867
Schizophrenia	Munich, Germany	All EUR	437	351	788
Schizophrenia	Italy	All EUR	217	238	455
Schizophrenia	Aberdeen, UK	All EUR	720	699	1419
Schizophrenia	US (CATIE)	Mostly EUR	409	392	801
Schizophrenia	Swedish Schizophrenia Study (Four cohorts)	All EUR	5193	6391	11584
Schizophrenia	Netherlands and Belgium Trios	All EUR	145	145	290
Schizophrenia	Netherlands and Belgium Case-Control	All EUR	329	277	606
Schizophrenia	EUGEI	Mostly EUR	182	612	794
Schizophrenia	Cardiff COGS2	All EUR	524	3115	3639
Schizophrenia	Cardiff COGS1	All EUR	540	693	1233
Schizophrenia	CLOZUK (Three cohorts)	All EUR	10986	13320	24306
Schizophrenia	NIMH CBDB (Two cohorts)	Mostly EUR	646	658	1304
Schizophrenia	Denmark	All EUR	492	458	950
Schizophrenia	Totals		44773	60638	105411

### Sheet: Summary data
Phenotype	Title	Ancestry	N Cases	N Controls	N total
BMI	GIANT Consortium	Mostly EUR	NA	NA	339224
IQ	Savage et al Meta-analysis	All EUR	NA	NA	269867
ASD	Psychiatric Genomics Consortium + iPSYCH	All EUR	18382	27969	46351
