## Supplementary material for "Combinations of genes at the 16p11.2 and 22q11.2 CNVs contribute to neurobehavioral traits": Table_S4.xlsx

### Sheet: 16p11.2
Chromosome	Position (hg38)	Length (bases)	Context	Included?
1	633742-1534687	900945	ATAD cluster	Y
1	152698364-153853414	1155050	epidermal differentiation complex	Y
1	154924734-156140089	1215355	none	Y
2	218341911-219549147	1207236	none	Y
5	140072857-141218979	1146392	protocadherins	Y
6	25652201-26613109	960908	histone genes (near HLA)	N
6	29970801-31120446	1149645	HLA	N
6	31670167-32660729	990562	HLA	N
7	99325910-100519926	1194016	none	Y
8	143157914-144358512	1200598	none	Y
9	135907812-137070588	1162776	none	Y
11	123312-1012245	888933	none	Y
11	4137116-5352446	1215330	olfactory	Y
11	5402597-6619764	1217167	olfactory	Y
11	61654665-62841618	1186953	FADS cluster	Y
11	63911221-65089323	1178102	none	Y
11	65111287-66268129	1156842	none	Y
12	5948874-7158945	1200071	none	Y
12	51951667-53161000	1209333	keratins	Y
12	54948018-56129619	1181601	olfactory	Y
14	19664098-20782467	1118369	olfactory	Y
16	14381-885090	870709	hemoglobulin	Y
16	975761-1968975	993214	none	Y
16	29139661-30355361	1215700	16p CNVs	N
17	4267691-5470360	1202669	olfactory	Y
17	7402975-8381328	978353	none	Y
17	27874645-29010439	1135794	none	Y
17	35400878-36608971	1208093	Schlafen genes	Y
17	39904595-41118360	1213765	keratins	Y
17	41801947-43002959	1201012	none	Y
17	80801640-81961840	1160200	none	Y
19	71778-1274880	1203102	olfactory	Y
19	11721265-12919276	1198011	zinc fingers	Y
19	34426169-35637686	1211517	none	Y
19	38526954-39738028	1211074	galectins	Y
19	47860113-49045311	1185198	chorionic gonadotropin	Y
19	49050217-50053414	1003197	none	Y
19	50188186-51387960	1199774	kallikrein	Y
19	53761133-54670359	909226	leukocite receptor complex	Y
19	54652085-55653161	1001076	leukocite receptor complex	Y
19	57065334-58225469	1160135	zinc fingers	Y
20	62872250-64077010	1204760	none	Y

### Sheet: 22q11.2
Chromosome	Position (hg38)	Length (bases)	Context	Included?
1	187891-3068437	2880546	none	Y
1	146938744-151165948	4227204	1q21.1 CNV	Y
1	156934840-160936126	4001286	none	Y
2	215360440-219645631	4285191	none	Y
5	177022696-181261118	4238422	TRIM family	Y
6	26188765-29076524	2887759	histones (near MHC)	N
9	33383179-37478317	4095138	none	Y
11	837356-4787705	3950349	mucin genes	Y
11	54667298-57550274	2882976	olfactory	Y
11	57551656-60937083	3385427	none	Y
11	71428193-75572783	4144590	keratin	Y
11	122115354-126376893	4261539	none	Y
12	4562204-8407195	3844991	none	Y
12	8414780-12469694	4054914	olfactory	Y
12	45718046-49865802	4147756	none	Y
14	19244962-22334685	3089723	olfactory	Y
14	101045157-105315589	4270432	none	Y
16	25824710-30123506	4298796	16p CNVs	N
16	30537202-33462249	2925047	zinc fingers	Y
16	85676205-89922662	4246457	none	Y
17	14235673-18494945	4259272	none	Y
17	26981694-30542416	3560722	none	Y
17	32111562-36388423	4276861	none	Y
17	43006725-46923034	3916309	none	Y
17	46923075-50381237	3458162	none	Y
17	77722872-81930753	4207881	none	Y
19	17871973-21150438	3278465	none	Y
19	31465653-35744981	4279328	none	Y
20	59863563-64084359	4220796	none	Y
21	41141493-45101094	3959601	none	Y
