## Supplementary material for "Combinations of genes at the 16p11.2 and 22q11.2 CNVs contribute to neurobehavioral traits": Table_S5.xlsx

### Sheet: ASD 16p11.2
gene_name	pvalue
PRRT2	0.00050839
TBX6	0.00241839
FAM57B	0.00454926
PAGR1	0.00583695
ZG16	0.0134388
SEZ6L2	0.0208115
TMEM219	0.0498558
INO80E	0.0683577
CORO1A	0.0745931
ASPHD1	0.079135
HIRIP3	0.153951
CDIPT	0.154995
MAPK3	0.168389
RP11-347C12.3	0.17057
GDPD3	0.19012
MVP	0.214642
MYLPF	0.222122
BOLA2B	0.231162
TAOK2	0.235475
NPIPB11	0.248815
ALDOA	0.260683
SPN	0.278939
SEPT1	0.309526
TBC1D10B	0.316364
RP11-345J4.3	0.355008
SLX1B	0.361128
DOC2A	0.417352
KCTD13	0.474741
SLX1A	0.539844
BOLA2	0.563104
C16orf54	0.585491
ZNF48	0.643201
CD2BP2	0.654411
SULT1A4	0.664789
NPIPB12	0.69221
YPEL3	0.769039
NPIPB13	0.771795
QPRT	0.808118
RP11-347C12.10	0.839578
SULT1A3	0.889331
PPP4C	0.925548
KIF22	0.968468

### Sheet: Bipolar 16p11.2
gene_name	pvalue
INO80E	0.003105
RP11-347C12.3	0.00541
HIRIP3	0.00987
TMEM219	0.01223
RP11-1348G14.4	0.0216
NPIPB7	0.02313
TBC1D10B	0.02718
NPIPB9	0.02751
TUFM	0.03489
RP11-1072A3.4	0.04218
STX1B	0.04436
HSD3B7	0.0452
MAPK3	0.04796
SH2B1	0.05344
PRSS8	0.05367
IL27	0.06227
ZNF689	0.06594
ATP2A1	0.06913
SLX1B	0.07192
CCDC189	0.07288
SEPHS2	0.07647
ASPHD1	0.07669
MVP	0.08178
EIF3CL	0.08576
DOC2A	0.08845
PRSS36	0.09869
PYDC1	0.1009
SETD1A	0.1012
ZNF785	0.1018
ZNF771	0.1259
PRR14	0.1322
SBK1	0.1326
RNF40	0.1341
ZNF646	0.1386
SULT1A1	0.1442
SGF29	0.1448
SULT1A2	0.1503
NPIPB13	0.155
RP11-196G11.6	0.1582
ITGAX	0.1625
APOBR	0.1629
PHKG2	0.1764
RP11-347C12.10	0.1817
FBRS	0.184
C16orf58	0.1908
RP11-196G11.2	0.2101
XPO6	0.2195
PPP4C	0.2218
ITGAL	0.2263
ZNF843	0.2302
SPNS1	0.2491
PRRT2	0.254
FAM57B	0.2643
ZNF720	0.2719
NPIPB8	0.2782
NPIPB12	0.2944
SRCAP	0.3015
RP11-426C22.6	0.3032
ZNF668	0.319
TRIM72	0.3198
NUPR1	0.3272
ZNF764	0.3302
DCTPP1	0.3417
SEZ6L2	0.3462
CD2BP2	0.3495
PAGR1	0.3565
BOLA2	0.3637
GSG1L	0.3838
RP11-452L6.1	0.3865
CTF1	0.3984
ITGAD	0.4194
PRSS53	0.4241
LAT	0.4279
NFATC2IP	0.4341
SEPT1	0.436
RP11-426C22.5	0.4426
TP53TG3D	0.4579
ZNF688	0.4691
VKORC1	0.486
CD19	0.4927
PYCARD	0.52
EIF3C	0.5311
ZNF747	0.541
KCTD13	0.5737
CTD-2358C21.5	0.5762
CLN3	0.5935
BCL7C	0.6102
ITGAM	0.6209
KIAA0556	0.6228
SLC5A2	0.627
ALDOA	0.6299
SULT1A4	0.6652
NPIPB11	0.682
KAT8	0.6828
NPIPB6	0.7018
RABEP2	0.7072
MYLPF	0.7145
ZNF768	0.7262
TMEM265	0.7349
ARMC5	0.7491
C16orf54	0.7493
STX4	0.7547
TBX6	0.7747
ZNF48	0.7747
RP11-426C22.4	0.8
ATXN2L	0.8104
YPEL3	0.8263
CDIPT	0.8322
COX6A2	0.8362
RP11-426C22.7	0.8499
RP11-426C22.8	0.8779
RP11-2C24.7	0.8876
GDPD3	0.9292
TAOK2	0.9507
SULT1A3	0.9549
QPRT	0.9721
BCKDK	0.9747
SLX1A	0.9835
TGFB1I1	0.9974
CORO1A	0.9989

### Sheet: Schizophrenia 16p11.2
gene_name	pvalue
INO80E	6.087e-15
TMEM219	2.809e-14
TBX6	1.07e-11
YPEL3	7.884e-09
MAPK3	2.094e-08
DOC2A	5.004e-08
TBC1D10B	8.473e-08
PPP4C	1.094e-07
KCTD13	1.62e-07
NPIPB11	1.321e-06
SULT1A3	5.778e-06
ASPHD1	6.455e-06
PRRT2	6.638e-06
BOLA2	9.858e-06
CORO1A	1.7e-05
NPIPB12	2.739e-05
GDPD3	0.0002331
MYLPF	0.0002838
TAOK2	0.0006553
CD2BP2	0.001433
SLX1B	0.008771
FAM57B	0.01057
ALDOA	0.0166
SEZ6L2	0.0171
RP11-347C12.3	0.01885
SEPT1	0.02593
PAGR1	0.0339
HIRIP3	0.06335
RP11-347C12.10	0.1125
NPIPB13	0.1138
SULT1A4	0.1823
CDIPT	0.257
MVP	0.314
ZNF48	0.4136
SLX1A	0.4718
C16orf54	0.6655
QPRT	0.7203

### Sheet: BMI 16p11.2
gene_name	pvalue
SULT1A4	1.55056e-15
MVP	1.41327e-07
TMEM219	2.22746e-07
PPP4C	3.31727e-06
INO80E	5.48892e-06
DOC2A	7.17007e-05
ASPHD1	0.000345806
FAM57B	0.000422108
YPEL3	0.000433519
GDPD3	0.000769369
TBX6	0.000834515
NPIPB12	0.000853216
SLX1B	0.000894725
MAPK3	0.00135118
KIF22	0.00163465
TAOK2	0.00221027
NPIPB11	0.00262835
PRRT2	0.00442995
SULT1A3	0.0099293
BOLA2B	0.0107952
BOLA2	0.012829
CORO1A	0.0142013
CDIPT	0.0169672
KCTD13	0.0172009
NPIPB13	0.017758
SEZ6L2	0.027129
ZG16	0.0316802
QPRT	0.035756
CD2BP2	0.039002
ALDOA	0.0652135
MYLPF	0.0813748
SEPT1	0.115393
SPN	0.115645
C16orf54	0.121697
SLX1A	0.300727
TBC1D10B	0.435008
ZNF48	0.441658
HIRIP3	0.76378

### Sheet: IQ 16p11.2
gene_name	pvalue
SULT1A4	3.32834e-16
MVP	2.41001e-07
NPIPB11	0.000186626
TMEM219	0.000282745
TAOK2	0.000531679
PAGR1	0.00655493
SULT1A3	0.023746
ASPHD1	0.0307498
C16orf54	0.0332839
RP11-345J4.3	0.034676
BOLA2	0.0505736
PRRT2	0.108067
RP11-347C12.3	0.113203
MYLPF	0.12103
CDIPT	0.138145
ZNF48	0.168205
SEZ6L2	0.187765
TBC1D10B	0.206235
NPIPB12	0.257486
INO80E	0.258713
DOC2A	0.275756
YPEL3	0.33025
TBX6	0.344051
FAM57B	0.378097
MAPK3	0.50976
SLX1A	0.516041
RP11-347C12.10	0.565322
ALDOA	0.578684
ZG16	0.582874
KIF22	0.599283
CD2BP2	0.637673
HIRIP3	0.658899
PPP4C	0.663703
NPIPB13	0.692473
GDPD3	0.717229
SPN	0.723839
KCTD13	0.790853
SEPT1	0.813389
CORO1A	0.879022
BOLA2B	0.887849
QPRT	0.957185
SLX1B	0.99983

### Sheet: ASD 22q11.2
gene_name	pvalue
CLTCL1	0.00950075
AC004471.10	0.0106567
UFD1L	0.0226046
DGCR14	0.0256945
CCDC188	0.030806
DGCR9	0.0448056
CDC45	0.0513364
XXbac-B444P24.14	0.0595563
DGCR2	0.0803693
TRMT2A	0.0919469
SLC7A4	0.093449
C22orf39	0.120648
MRPL40	0.127186
LINC01637	0.163264
LRRC74B	0.169937
TBX1	0.185865
SCARF2	0.188124
TMEM191B	0.196678
CRKL	0.205854
RTN4R	0.21269
KB-1592A4.15	0.237802
CLDN5	0.251591
C22orf29	0.254294
PRODH	0.263051
TXNRD2	0.266593
ZDHHC8	0.277492
COMT	0.284872
TANGO2	0.311056
ZNF74	0.344496
USP18	0.420977
GSC2	0.451789
RIMBP3C	0.463932
THAP7	0.472341
TUBA8	0.484206
P2RX6	0.508115
KB-1440D3.14	0.513086
SDF2L1	0.534321
HIRA	0.547854
DGCR8	0.618828
MED15	0.626473
DGCR6L	0.628693
LZTR1	0.629097
AC007326.10	0.630749
GGT2	0.640116
AIFM3	0.642883
2022-09-05	0.645823
PPIL2	0.668216
GNB1L	0.671253
HIC2	0.686129
CCDC116	0.736645
YDJC	0.738324
LINC00896	0.749244
ARVCF	0.754384
DGCR6	0.772686
UBE2L3	0.776907
XXbac-B135H6.18	0.78292
SERPIND1	0.797332
RANBP1	0.797624
TMEM191C	0.814849
KLHL22	0.814918
SNAP29	0.84397
XXbac-B33L19.4	0.946271
USP41	0.9507
PI4KA	0.976796
SLC25A1	0.980152

### Sheet: Bipolar 22q11.2
gene_name	pvalue
TMEM191B	0.009294
TUBA8	0.01079
PPIL2	0.01317
KLHL22	0.02109
ZDHHC8	0.0335
CLDN5	0.03547
SEPT5	0.09301
C22orf29	0.1153
KB-1440D3.14	0.1164
SNAP29	0.1287
C22orf39	0.1534
PI4KA	0.1694
MED15	0.1729
COMT	0.1805
SLC25A1	0.2272
DGCR6	0.2355
MRPL40	0.2457
ZNF74	0.2984
KB-1592A4.15	0.3191
CCDC116	0.3487
SCARF2	0.3632
TBX1	0.389
LRRC74B	0.3927
USP18	0.4098
LINC01637	0.4209
LINC00896	0.4379
UBE2L3	0.4453
TRMT2A	0.4511
HIC2	0.4885
SERPIND1	0.5124
CRKL	0.5374
GNB1L	0.547
YDJC	0.5545
SDF2L1	0.5608
PRODH	0.571
AC004471.10	0.5811
HIRA	0.5836
DGCR9	0.6206
DGCR2	0.6337
DGCR8	0.6624
GGT2	0.6794
CCDC188	0.6903
P2RX6	0.7116
TANGO2	0.7163
CLTCL1	0.7215
XXbac-B444P24.14	0.739
THAP7	0.7556
RTN4R	0.7556
RANBP1	0.7646
UFD1L	0.7932
AIFM3	0.9329
TXNRD2	0.958
DGCR14	0.9588
XXbac-B135H6.18	0.9598
ARVCF	0.9604
TMEM191C	0.9686
DGCR6L	0.9736
LZTR1	0.9944
SLC7A4	0.9968

### Sheet: Schizophrenia 22q11.2
gene_name	pvalue
PPIL2	0.0005871
CLTCL1	0.004869
DGCR8	0.009859
CRKL	0.01858
GNB1L	0.02748
CCDC116	0.03575
CCDC188	0.04168
LINC00896	0.04583
THAP7	0.04973
UBE2L3	0.05427
TMEM191B	0.05841
LRRC74B	0.08257
DGCR6	0.08777
AC004471.10	0.09328
HIRA	0.1181
DGCR2	0.1446
KB-1440D3.14	0.1446
RTN4R	0.1574
TXNRD2	0.1598
SDF2L1	0.1721
UFD1L	0.1775
SNAP29	0.1964
TMEM191C	0.2107
COMT	0.2117
SCARF2	0.2247
PI4KA	0.2382
YDJC	0.242
TANGO2	0.2582
DGCR6L	0.2583
MED15	0.2665
KLHL22	0.2752
SLC7A4	0.2785
DGCR14	0.2809
DGCR9	0.3396
HIC2	0.3576
ARVCF	0.3617
RANBP1	0.4053
CLDN5	0.4136
C22orf39	0.5099
GGT2	0.5173
XXbac-B135H6.18	0.5566
LZTR1	0.5841
TUBA8	0.6347
AIFM3	0.6859
TBX1	0.7153
USP18	0.7257
ZDHHC8	0.7382
P2RX6	0.7492
MRPL40	0.7962
XXbac-B444P24.14	0.8054
KB-1592A4.15	0.8248
LINC01637	0.8843
SEPT5	0.9115
ZNF74	0.9456
SLC25A1	0.9457
C22orf29	0.9537
PRODH	0.9759
SERPIND1	0.977
TRMT2A	0.9996

### Sheet: BMI 22q11.2
gene_name	pvalue
YDJC	0.000728477
CCDC116	0.00164947
PPIL2	0.00250138
THAP7	0.010966
UBE2L3	0.0190132
RANBP1	0.0937063
CLDN5	0.120562
COMT	0.150841
TMEM191C	0.172419
HIC2	0.196408
DGCR2	0.236499
SNAP29	0.239821
PI4KA	0.249312
SDF2L1	0.270908
USP18	0.28781
CCDC188	0.313991
TANGO2	0.323824
LINC01637	0.35623
P2RX6	0.359301
DGCR8	0.379901
TRMT2A	0.425532
SERPIND1	0.431893
USP41	0.432958
CDC45	0.436388
DGCR6	0.43693
LRRC74B	0.513834
ARVCF	0.522482
TXNRD2	0.531945
RIMBP3C	0.540227
MED15	0.560448
RTN4R	0.562645
TUBA8	0.564724
CRKL	0.570509
ZNF74	0.576671
ZDHHC8	0.581671
SCARF2	0.583568
MRPL40	0.604016
SEPT5	0.639751
LINC00896	0.66652
CLTCL1	0.709887
LZTR1	0.720308
GNB1L	0.736984
PRODH	0.737042
GGT2	0.738272
DGCR9	0.739124
SLC7A4	0.759796
SLC25A1	0.789389
DGCR6L	0.867703
AIFM3	0.89692
TBX1	0.92222
KLHL22	0.939649
C22orf39	0.955714

### Sheet: IQ 22q11.2
gene_name	pvalue
SEPT5	0.00076795
LINC00896	0.000954407
ARVCF	0.0174599
COMT	0.0235986
C22orf39	0.0376084
MED15	0.0382277
RANBP1	0.041257
SLC7A4	0.0752462
C22orf29	0.0800074
CCDC188	0.0821797
ZNF74	0.095349
GNB1L	0.122294
CDC45	0.124915
TRMT2A	0.12999
TUBA8	0.132638
YDJC	0.135641
CLTCL1	0.146289
HIC2	0.172424
KLHL22	0.174009
CCDC116	0.189956
MRPL40	0.206708
TBX1	0.228412
THAP7	0.279517
AIFM3	0.290559
KB-1440D3.14	0.308573
KB-1592A4.15	0.31595
DGCR8	0.352535
DGCR9	0.388935
SNAP29	0.396355
CRKL	0.424586
SCARF2	0.434606
SERPIND1	0.455024
UFD1L	0.45683
GGT2	0.504819
GSC2	0.524258
RTN4R	0.527076
P2RX6	0.530296
DGCR6	0.533997
LZTR1	0.549586
XXbac-B444P24.14	0.553798
LINC01637	0.556854
LRRC74B	0.560343
USP18	0.565356
UBE2L3	0.59849
ZDHHC8	0.61756
XXbac-B135H6.18	0.618433
CLDN5	0.642229
SDF2L1	0.658166
PI4KA	0.674736
DGCR14	0.775973
SLC25A1	0.791463
DGCR6L	0.794611
TXNRD2	0.803264
AC007326.10	0.807113
TANGO2	0.809049
PRODH	0.821499
HIRA	0.830766
PPIL2	0.847905
RIMBP3C	0.855846
USP41	0.918757
DGCR2	0.921291
AC004471.10	0.923643
TMEM191B	0.94091
TMEM191C	0.987981
XXbac-B33L19.4	0.991337
